# A Drug Repurposing Strategy for a New Cause of Endometrial Infertility: Unveiling Promising New Treatments

**DOI:** 10.1101/2025.11.04.25339037

**Authors:** Antonio Parraga-Leo, Patricia Sebastian-Leon, Josefa María Sanchez-Reyes, Francisco Jose Sanz, Maria Del Carmen Vidal, Immaculada Sanchez Ribas, Jose Remohi, Antonio Pellicer, Marina Sirota, Patricia Diaz-Gimeno

## Abstract

**STUDY QUESTION:** Which mechanisms of action and candidate drugs can be used to treat endometrial failure caused by molecular alterations rather than endometrial timing?

**SUMMARY ANSWER:** Genistein, pioglitazone, alprostadil, flunisolide, and tenoxicam emerged as potential therapies to treat two molecular causes of endometrial failure not originating in endometrial timing.

**WHAT IS KNOWN ALREADY:** Several studies have described molecular profiles of endometrial failure unrelated to endometrial timing and proposed diagnostic tools based on clinical and transcriptomic data, but effective therapeutic options remain lacking. Hence, there is a pressing need for tailored treatments to enable personalised medicine in endometrial-factor infertility.

**STUDY DESIGN, SIZE, DURATION:** This multicentre prospective study, conducted at 5 fertility clinics in Spain between January 2019 and August 2022, included 192 patients undergoing in vitro fertilisation with hormone replacement therapy, whose endometrial biopsies were collected during the mid-secretory phase.

**PARTICIPANTS/MATERIALS, SETTING, METHODS:** Of 291 endometrial biopsies, 192 met the quality criteria and 161 were classified according to clinical and transcriptomic data using a semi-supervised learning model for prognosis. Before classification, transcriptomic variation related to endometrial timing was corrected using our validated transcriptomic endometrial-dating model. Profiles were analysed using systems pharmacology approaches combining network analysis and reversal signature matching to identify therapeutic drugs capable of reversing molecular disruption. Candidate drugs were grouped by mechanism of action and prioritised by side-effect profile. Selected drugs were validated in endometrial cells through RT-PCR, F-actin staining, and enzyme-linked immunosorbent assays.

**MAIN RESULTS AND THE ROLE OF CHANCE:** Four transcriptomic profiles were identified using artificial intelligence models, each with distinct clinical implications. Two profiles were associated with poor prognosis: clinical miscarriage-associated (CMA, *n* = 27) and biochemical miscarriage-associated (BMA, *n* = 16). CMA was characterised by upregulation of differentiation-related genes and BMA by upregulation of immune-related genes. The 4 profiles were homogeneous in demographic and embryological parameters (age, BMI, and embryo quality), reinforcing their biological relevance. Approved drugs capable of reversing these disrupted expression patterns were identified. Both BMA and CMA were linked to abnormal decidualisation, while BMA also showed immune dysregulation. Genistein and pioglitazone promoted decidualisation in vitro, whereas alprostadil, flunisolide, and tenoxicam inhibited immune responses in endometrial cell cultures, supporting their potential therapeutic role in endometrial failure not originating in endometrial timing.

**LIMITATIONS, REASONS FOR CAUTION:** Although our artificial intelligence-based stratification model revealed clinical and functional differences among profiles, it was designed for drug repurposing rather than predictive diagnosis. A larger, specifically designed study would be required to validate predictive performance and generalisability. Further clinical trials are needed to evaluate the proposed drugs as personalised treatments for this condition.

**WIDER IMPLICATIONS OF THE FINDINGS:** This is the first application of a systems-based drug repurposing strategy in IVF to develop tailored therapeutic interventions. We propose genistein, pioglitazone, alprostadil, flunisolide, and tenoxicam as approved, safe drugs identified through an evidence-based approach that could prevent loss of good-quality embryos and miscarriage due to maternal endometrial factors. These findings, supported by functional in vitro validation, pave the way for future clinical trials advancing personalised medicine in endometrial-factor infertility.

**TRIAL REGISTRATION NUMBER:** Not applicable
