## Supplemental Table S4 for "A Drug Repurposing Strategy for a New Cause of Endometrial Infertility: Unveiling Promising New Treatments"

### Sheet: Caption
Supplementary Table S4. Prioritized drug candidates for the treatment of endometrial failure profiles. Drugs were identified through transcriptomic-based drug repurposing approaches for two associated endometrial profile: CMA (Clinical Miscarriage-Associated), BMA (Biochemical Miscarriage-Associated). ID: Drugbanck identifier of the drug; Drug: name of the repurposed drug; CategoryID: Anatomical …

### Sheet: Supplementary Table S4
ID	Drug	CategoryID	Profile	Score CMA	Score BMA
DB03444	6-bromoindirubin-3'-oxime	NA	CMA/BMA	1.2804	1.02382
DB01193	acebutolol	C07	BMA	NA	0.307481
DB13783	acemetacin	M01	CMA/BMA	1.19881	1.07072
DB00131	adenosine phosphate	NA	CMA	1.84541	NA
DB02854	aetiocholanolone	NA	BMA	NA	1.08448
DB00437	allopurinol	M04	BMA	NA	0.283587
DB00770	alprostadil	C01;G04	CMA/BMA	1.22785	1.12771
DB00321	amitriptyline	N06	CMA/BMA	1.0901	1.07716
DB01274	arformoterol	NA	BMA	NA	0.307515
DB00335	atenolol	C07	BMA	NA	0.308226
DB06626	axitinib	L01	BMA	NA	0.390213
DB01602	bacampicillin	J01	CMA/BMA	1.18348	1.08073
DB01053	benzylpenicillin	S01;S01;J01;J01	CMA/BMA	1.26813	1.06294
DB00195	betaxolol	S01;C07	BMA	NA	0.307481
DB12480	betulinic acid	NA	CMA/BMA	1.46004	1.49852
DB01128	bicalutamide	L02	BMA	NA	0.312528
DB00612	bisoprolol	C07;C09	BMA	NA	0.307515
DB00901	bitolterol	R03	BMA	NA	0.306673
DB01158	bretylium	C01	BMA	NA	0.307819
DB00835	brompheniramine	R06	BMA	NA	1.75002
DB08875	cabozantinib	L01	BMA	NA	0.309487
DB00146	calcifediol	A11	BMA	NA	0.292324
DB02300	calcipotriol	D05	BMA	NA	0.292324
DB04690	camptothecin	NA	CMA	1.24526	NA
DB06775	carglumic acid	A16	BMA	NA	0.283961
DB00521	carteolol	S01;C07	BMA	NA	0.307481
DB09063	ceritinib	L01	CMA/BMA	0.401596	0.373599
DB01410	ciclesonide	R01;R03	BMA	NA	0.309384
DB01188	ciclopirox	G01;D01	CMA/BMA	1.32301	1
DB00537	ciprofloxacin	S02;J01;S01;S03	BMA	NA	0.303086
DB04815	clioquinol	D09;P01;S02;G01;D08	BMA	NA	0.344153
DB00363	clozapine	N05	CMA	1.01826	NA
DB12483	copanlisib	L01	BMA	NA	0.295284
DB13003	cortivazol	H02	BMA	NA	0.309384
DB00091	cyclosporine	L04;S01	CMA	1.04982	NA
DB04839	cyproterone acetate	G03	BMA	NA	0.324861
DB00970	dactinomycin	L01	BMA	NA	0.333333
DB01219	dantrolene	M03	BMA	NA	1.86408
DB01254	dasatinib	L01	CMA	0.411444	NA
DB00694	daunorubicin	L01	CMA/BMA	1.26124	0.315167
DB01260	desonide	S01;D07	BMA	NA	0.309384
DB09123	dienogest	G03	BMA	NA	0.286519
DB00255	diethylstilbestrol	G03;L02	BMA	NA	1.07618
DB06781	difluprednate	D07	BMA	NA	0.309384
DB01070	dihydrotachysterol	A11	BMA	NA	0.292324
DB08792	diloxanide	P01	CMA	2	NA
DB08908	dimethyl fumarate	L04	BMA	NA	0.300838
DB01075	diphenhydramine	R06;D04	CMA	1.02587	NA
DB00280	disopyramide	C01	CMA/BMA	1.1714	1.06063
DB06410	doxercalciferol	H05	BMA	NA	0.292324
DB00997	doxorubicin	L01	CMA/BMA	1.26009	0.342847
DB01395	drospirenone	G03	BMA	NA	0.315665
DB08899	enzalutamide	L02	BMA	NA	0.312354
DB00530	erlotinib	L01	CMA	0.403743	NA
DB00783	estradiol	G03;G02	CMA/BMA	1.3003	1.02938
DB00773	etoposide	L01	CMA/BMA	1.26517	0.314071
DB00990	exemestane	L02	BMA	NA	0.312737
DB07477	felbinac	M02	BMA	NA	1.10397
DB08981	fenbufen	M01	CMA	1.17813	NA
DB08980	fendiline	C08	BMA	NA	1.05981
DB01288	fenoterol	G02;R03	BMA	NA	0.306673
DB09148	florbetaben (18f)	V09	BMA	NA	0.344153
DB09149	florbetapir (18f)	V09	BMA	NA	0.344153
DB00180	flunisolide	R01;R03	BMA	NA	0.309384
DB00324	fluorometholone	D10;D07;S01;C05	BMA	NA	0.309384
DB01185	fluoxymesterone	G03	BMA	NA	0.312354
DB00846	flurandrenolide	D07	BMA	NA	0.309384
DB08906	fluticasone furoate	R01;R03	BMA	NA	0.309384
DB00947	fulvestrant	L02	CMA/BMA	1.26422	1.03997
DB02424	geldanamycin	NA	CMA	1.10729	NA
DB01645	genistein	NA	CMA	1.19877	NA
DB06786	halcinonide	D07	BMA	NA	0.309384
DB00502	haloperidol	N05	CMA/BMA	1.12084	1.0495
DB08958	hexetidine	A01;G01	CMA/BMA	1.15048	1.06332
DB01177	idarubicin	L01	BMA	NA	0.309624
DB09054	idelalisib	L01	BMA	NA	0.322912
DB00249	idoxuridine	S01;J05;D06	BMA	NA	0.300612
DB01362	iohexol	V08	BMA	NA	1.08392
DB00762	irinotecan	L01	CMA	1.36227	NA
DB00221	isoetharine	NA	BMA	NA	0.306673
DB11423	lasalocid	NA	BMA	NA	1.07382
DB09078	lenvatinib	L01	BMA	NA	0.3413
DB09351	levobetaxolol	NA	BMA	NA	0.307481
DB13139	levosalbutamol	NA	BMA	NA	0.306673
DB01206	lomustine	L01	BMA	NA	1.06561
DB00253	medrysone	S01	BMA	NA	0.309384
DB00170	menadione	B02	CMA	1.16911	NA
DB00331	metformin	A10	CMA/BMA	0.35446	0.339149
DB00563	methotrexate	L04;L01	CMA/BMA	1	1.08705
DB01403	methotrimeprazine	N05	BMA	NA	1.10816
DB00723	methoxamine	C01	CMA/BMA	1.36668	1.08795
DB00968	methyldopa	NA	CMA	1.4413	NA
DB01214	metipranolol	C07;S01	BMA	NA	0.307481
DB00340	metixene	N04	CMA	1.9584	NA
DB00524	metolazone	C03;G01	CMA	1.05344	NA
DB00264	metoprolol	C07	BMA	NA	0.307481
DB00916	metronidazole	A01;A02;D06;G01;J01;P01	CMA/BMA	1.27485	1.06094
DB09031	miltefosine	L01	BMA	NA	0.321798
DB01204	mitoxantrone	L01	CMA	1.25924	NA
DB11430	monensin	NA	CMA/BMA	1.01705	1.07337
DB01024	mycophenolic acid	L04	CMA	1.06216	NA
DB01203	nadolol	C07	BMA	NA	0.307515
DB03467	naringenin	NA	CMA	1.21825	NA
DB11828	neratinib	L01	BMA	NA	0.379217
DB06803	niclosamide	P02	BMA	NA	0.358984
DB00665	nilutamide	L02	BMA	NA	0.312354
DB09079	nintedanib	L01	BMA	NA	0.408137
DB00336	nitrofural	D09;B05;S01;P01;D08;S02	BMA	NA	0.285292
DB00698	nitrofurantoin	J01	BMA	NA	0.285292
DB11636	nomegestrol	G03	CMA	1.57169	NA
DB09080	olodaterol	R03	BMA	NA	0.307515
DB00816	orciprenaline	R03	BMA	NA	0.306673
DB00621	oxandrolone	A14	BMA	NA	0.312354
DB00910	paricalcitol	H05	BMA	NA	0.292324
DB13337	pheneticillin	J01	CMA	1.6602	NA
DB01132	pioglitazone	A10	CMA/BMA	1.2089	1.01514
DB01291	pirbuterol	R03	BMA	NA	0.306673
DB08901	ponatinib	L01	BMA	NA	0.337148
DB13307	proscillaridin	C01	BMA	NA	0.301389
DB08896	regorafenib	L01	BMA	NA	0.301616
DB12846	reproterol	R03	BMA	NA	0.306673
DB02709	resveratrol	NA	CMA	1.12463	NA
DB03615	ribostamycin	J01	CMA	1.17689	NA
DB00896	rimexolone	S01;H02	BMA	NA	0.309384
DB00884	risedronic acid	M05	BMA	NA	0.290987
DB00412	rosiglitazone	A10	CMA/BMA	1.19316	1.00604
DB01001	salbutamol	R03	BMA	NA	0.307481
DB00747	scopolamine	A04;N05;S01	CMA/BMA	1.05109	1.01309
DB13647	semustine	L01	BMA	NA	1.08858
DB00489	sotalol	C07	BMA	NA	0.310173
DB00428	streptozocin	L01	CMA/BMA	1.25561	1.06691
DB06150	sulfadimethoxine	J01;G01	CMA	1.16334	NA
DB01145	sulfoxone	J04	BMA	NA	0.285292
DB13340	suloctidil	C04	BMA	NA	1.01164
DB01268	sunitinib	L01	BMA	NA	0.41522
DB05134	tanespimycin	NA	BMA	NA	1.01539
DB00444	teniposide	L01	BMA	NA	0.305434
DB00469	tenoxicam	M01	BMA	NA	2
DB00871	terbutaline	R03	BMA	NA	0.306673
DB00342	terfenadine	R06	CMA	1.64764	NA
DB08895	tofacitinib	L04	BMA	NA	0.35181
DB00755	tretinoin	D10;L01	CMA	1.24524	NA
DB00384	triamterene	C03	BMA	NA	0.294973
DB04297	trichostatin a	NA	CMA/BMA	1.35789	1.14698
DB00197	troglitazone	A10	CMA/BMA	1.08177	1.09337
DB09158	trypan blue free acid	NA	BMA	NA	0.299615
DB12248	tulobuterol	R03	BMA	NA	0.306673
DB08867	ulipristal	G03	BMA	NA	0.286519
DB00313	valproic acid	N03	CMA/BMA	1.40187	1.16233
DB00385	valrubicin	L01	BMA	NA	0.299775
DB03701	vanoxerine	NA	BMA	NA	1.05925
DB09082	vilanterol	R03	BMA	NA	0.307515
DB00570	vinblastine	L01	CMA	1.10874	NA
DB02546	vorinostat	L01	CMA/BMA	1.1035	1.09326
DB13781	xamoterol	C01	CMA/BMA	1.11661	0.307515
DB00744	zileuton	NA	BMA	NA	0.298401
DB01624	zuclopenthixol	N05	CMA	1.33373	NA
