## Supplemental Table S3 for "A Drug Repurposing Strategy for a New Cause of Endometrial Infertility: Unveiling Promising New Treatments"

### Sheet: Caption
Supplemental Figure S3. Shared differential expressed genes among profiles. List of shared genes and their corresponding description. The table contains gene symbols along with their full gene names.

### Sheet: Supplemental Table S3
Gene	Description
ACVR1	activin A receptor type 1
ADAP1	ArfGAP with dual PH domains 1
AP4S1	adaptor related protein complex 4 subunit sigma 1
APRT	adenine phosphoribosyltransferase
BMP8B	bone morphogenetic protein 8b
BOLA2B	bolA family member 2B
CA5BP1	carbonic anhydrase 5B pseudogene 1
CAMK2B	calcium/calmodulin dependent protein kinase II beta
CDK14	cyclin dependent kinase 14
CDKN2B	cyclin dependent kinase inhibitor 2B
COL25A1	collagen type XXV alpha 1 chain
COX5B	cytochrome c oxidase subunit 5B
CRISP2	cysteine rich secretory protein 2
CYSTM1	cysteine rich transmembrane module containing 1
DPY19L3	dpy-19 like C-mannosyltransferase 3
ECHDC3	enoyl-CoA hydratase domain containing 3
EFNB1	ephrin B1
FAHD2A	fumarylacetoacetate hydrolase domain containing 2A
FAM83F	family with sequence similarity 83 member F
FBXO10	F-box protein 10
FXYD4	FXYD domain containing ion transport regulator 4
GDF15	growth differentiation factor 15
GMEB2	glucocorticoid modulatory element binding protein 2
GPN2	GPN-loop GTPase 2
GSTK1	glutathione S-transferase kappa 1
HEY1	hes related family bHLH transcription factor with YRPW motif 1
IDO2	indoleamine 2,3-dioxygenase 2
KANSL1	KAT8 regulatory NSL complex subunit 1
KIDINS220	kinase D interacting substrate 220
KIT	KIT proto-oncogene, receptor tyrosine kinase
KRT31	keratin 31
LAMTOR4	late endosomal/lysosomal adaptor, MAPK and MTOR activator 4
LINC00645	long intergenic non-protein coding RNA 645
LPIN3	lipin 3
LRP8	LDL receptor related protein 8
LSM7	LSM7 homolog, U6 small nuclear RNA and mRNA degradation associated
LUZP1	leucine zipper protein 1
MAFB	MAF bZIP transcription factor B
MDM1	Mdm1 nuclear protein
MEGF10	multiple EGF like domains 10
MGST2	microsomal glutathione S-transferase 2
NAP1L3	nucleosome assembly protein 1 like 3
NDUFA1	NADH:ubiquinone oxidoreductase subunit A1
NDUFA3	NADH:ubiquinone oxidoreductase subunit A3
PAX2	paired box 2
PBRM1	polybromo 1
PCDHB12	protocadherin beta 12
PGLS	6-phosphogluconolactonase
RAB11FIP4	RAB11 family interacting protein 4
RASAL1	RAS protein activator like 1
RBM38	RNA binding motif protein 38
RBM39	RNA binding motif protein 39
RBPJ	recombination signal binding protein for immunoglobulin kappa J region
RNF181	ring finger protein 181
ROMO1	reactive oxygen species modulator 1
RPUSD3	RNA pseudouridine synthase D3
S100A11	S100 calcium binding protein A11
SAMD10	sterile alpha motif domain containing 10
SDF2L1	stromal cell derived factor 2 like 1
SERPINB9	serpin family B member 9
SFRP4	secreted frizzled related protein 4
SH3TC1	SH3 domain and tetratricopeptide repeats 1
SLC25A22	solute carrier family 25 member 22
SLC30A2	solute carrier family 30 member 2
SLC37A2	solute carrier family 37 member 2
SOX6	SRY-box transcription factor 6
TARBP2	TARBP2 subunit of RISC loading complex
TMSB10	thymosin beta 10
UBL4A	ubiquitin like 4A
UQCR10	ubiquinol-cytochrome c reductase, complex III subunit X
USP27X	ubiquitin specific peptidase 27 X-linked
YY2	YY2 transcription factor
ZBED3	zinc finger BED-type containing 3
ZNF37BP	zinc finger protein 37B, pseudogene
